# Genomic ascertainment of *CHEK2*-related cancer predisposition

**DOI:** 10.1101/2024.08.07.24311613

**Authors:** Sun Young Kim, Jung Kim, Mark Ramos, Jeremy Haley, Diane Smelser, H. Shanker Rao, Uyenlinh L. Mirshahi, Geisinger-Regeneron DiscovEHR Collaboration, Barry I. Graubard, Hormuzd A. Katki, David Carey, Douglas R. Stewart

## Abstract

**Purpose:** There is clear evidence that deleterious germline variants in *CHEK2* increases risk for breast and prostate cancers; there is limited or conflicting evidence for other cancers. Genomic ascertainment was used to quantify cancer risk in *CHEK2* germline pathogenic variant heterozygotes.

**Patients and Methods:** Germline *CHEK2* variants were extracted from two exome-sequenced biobanks linked to the electronic health record: UK Biobank (n= 469,765) and Geisinger MyCode (n=170,503). Variants were classified as per American College of Medical Genetics and Genomics (ACMG)/Association for Molecular Pathology (AMP) criteria. Heterozygotes harbored a *CHEK2* pathogenic/likely pathogenic (P/LP) variant; controls harbored benign/likely benign *CHEK2* variation or wildtype *CHEK2*. Tumor phenotype and demographic data were retrieved; to adjust for relatedness, association analysis was performed with SAIGE-GENE+ with Bonferroni correction.

**Results:** In *CHEK2* heterozygotes in both MyCode and UK Biobank, there was a significant excess risk of all cancers tested, including breast cancer (C50; OR=1.54 and 1.84, respectively), male genital organ cancer (C60-C63; OR=1.61 and 1.77 respectively), urinary tract cancer (C64-C68; OR=1.56 and 1.75, respectively) and lymphoid, hematopoietic, and related tissue cancer (C81-C96; OR=1.42 and 2.11, respectively). Compared to controls, age-dependent cancer penetrance in *CHEK2* heterozygotes was significantly younger in both cohorts; no significant difference was observed between the penetrance of truncating and missense variants for cancer in either cohort. Overall survival was significantly decreased in *CHEK2* heterozygotes in UK Biobank but there was no statistical difference in MyCode.

**Conclusion:** Using genomic ascertainment in two population-scale cohorts, this investigation quantified the prevalence, penetrance, cancer phenotype and survival in *CHEK2* heterozygotes. Tailored treatment options and surveillance strategies to manage those risks are warranted.
