## Supplemental Table for "Genomic ascertainment of *CHEK2*-related cancer predisposition"

### Sheet: Supp Table1
Supplemenatry Table 1. List of all variants found in the study
CHROM	POS	REF	ALT	UKBB	MyCode	categories	NM_tranascript	HGVS c.	HGVS p.	Reason	Hyperlink	InterVar_Support
chr22	28687961	C	CG	0	1	PTV	NM_007194.4	c.1567dupC	p.Arg523fs	Intervar	NA	PVS1=1 PS=[0, 0, 0, 0, 0] PM=[0, 1, 0, 0, 0, 0, 0] PP=[0, 0, 0, 0, 0, 0] BA1=0 BS=[0, 0, 0, 0, 0] BP=[0, 0, 0, 0, 0, 0, 0, 0]
chr22	28687974	G	A	4	4	PTV	NM_007194.4	c.1555C>T	p.Arg519*	Clinvar	NCBI_128064	PVS1=1 PS=[0, 0, 0, 0, 0] PM=[0, 1, 0, 0, 0, 0, 0] PP=[0, 0, 1, 0, 1, 0] BA1=0 BS=[0, 0, 0, 0, 0] BP=[0, 0, 0, 0, 0, 0, 0, 0]
chr22	28687982	GAAGGCTGAAAATA	G	1	0	PTV	NM_007194.4	c.1543-9_1546delTATTTTCAGCCTT	p.Pro515fs	Clinvar	NCBI_530119	PVS1=1 PS=[0, 0, 0, 0, 0] PM=[0, 1, 0, 0, 0, 0, 0] PP=[0, 0, 0, 0, 1, 0] BA1=0 BS=[0, 0, 0, 0, 0] BP=[0, 0, 0, 0, 0, 0, 0, 0]
chr22	28689173	C	CCT	1	0	PTV	NM_007194.4	c.1502_1503dupAG	p.Glu502fs	Clinvar	NCBI_142772	PVS1=1 PS=[0, 0, 0, 0, 0] PM=[0, 1, 0, 0, 0, 0, 0] PP=[0, 0, 0, 0, 1, 0] BA1=0 BS=[0, 0, 0, 0, 0] BP=[0, 0, 0, 0, 0, 0, 0, 0]
chr22	28689187	TC	T	10	0	PTV	NM_007194.4	c.1489delG	p.Asp497fs	Clinvar	NCBI_185176	PVS1=1 PS=[0, 0, 0, 0, 0] PM=[0, 1, 0, 0, 0, 0, 0] PP=[0, 0, 0, 0, 1, 0] BA1=0 BS=[0, 0, 0, 0, 0] BP=[0, 0, 0, 0, 0, 0, 0, 0]
chr22	28689217	T	C	6	2	PTV	NM_007194.4	c.1462-2A>G		Clinvar	NCBI_142596	PVS1=1 PS=[0, 0, 0, 0, 0] PM=[0, 1, 0, 0, 0, 0, 0] PP=[0, 0, 1, 0, 1, 0] BA1=0 BS=[0, 0, 0, 0, 0] BP=[0, 0, 0, 0, 0, 0, 0, 0]
chr22	28694030	A	G	2	0	PTV	NM_007194.4	c.1461+2T>C		Clinvar	NCBI_572314	PVS1=1 PS=[0, 0, 0, 0, 0] PM=[0, 1, 0, 0, 0, 0, 0] PP=[0, 0, 1, 0, 1, 0] BA1=0 BS=[0, 0, 0, 0, 0] BP=[0, 0, 0, 0, 0, 0, 0, 0]
chr22	28694058	CT	C	0	1	PTV	NM_007194.4	c.1434delA	p.Glu479fs	Clinvar	NCBI_185972	PVS1=1 PS=[0, 0, 0, 0, 0] PM=[0, 1, 0, 0, 0, 0, 0] PP=[0, 0, 0, 0, 1, 0] BA1=0 BS=[0, 0, 0, 0, 0] BP=[0, 0, 0, 0, 0, 0, 0, 0]
chr22	28694065	CG	C	1	0	PTV	NM_007194.4	c.1427delC	p.Thr476fs	Intervar	NA	PVS1=1 PS=[0, 0, 0, 0, 0] PM=[0, 1, 0, 0, 0, 0, 0] PP=[0, 0, 0, 0, 0, 0] BA1=0 BS=[0, 0, 0, 0, 0] BP=[0, 0, 0, 0, 0, 0, 0, 0]
chr22	28694066	G	A	274	171	PMV	NM_007194.4	c.1427C>T	p.Thr476Met	Clinvar	NCBI_128060	PVS1=0 PS=[0, 0, 0, 0, 0] PM=[1, 1, 0, 0, 0, 0, 0] PP=[0, 0, 1, 0, 0, 0] BA1=0 BS=[0, 0, 0, 0, 0] BP=[1, 0, 0, 0, 0, 0, 0, 0]
chr22	28695124	TAC	T	2	0	PTV	NM_007194.4	c.1375+1_1375+2delGT		Clinvar	NCBI_234023	PVS1=0 PS=[0, 0, 0, 0, 0] PM=[0, 1, 0, 0, 0, 0, 0] PP=[0, 0, 0, 0, 1, 0] BA1=0 BS=[0, 0, 0, 0, 0] BP=[0, 0, 0, 0, 0, 0, 0, 0]
chr22	28695133	C	CT	19	10	PTV	NM_007194.4	c.1368dupA	p.Glu457fs	Clinvar	NCBI_182450	PVS1=1 PS=[0, 0, 0, 0, 0] PM=[0, 1, 0, 0, 0, 0, 0] PP=[0, 0, 0, 0, 1, 0] BA1=0 BS=[0, 0, 0, 0, 0] BP=[0, 0, 0, 0, 0, 0, 0, 0]
chr22	28695147	C	T	2	0	PTV	NM_007194.4	c.1355G>A	p.Trp452*	Clinvar	NCBI_650644	PVS1=1 PS=[0, 0, 0, 0, 0] PM=[0, 1, 0, 0, 0, 0, 0] PP=[0, 0, 1, 0, 1, 0] BA1=0 BS=[0, 0, 0, 0, 0] BP=[0, 0, 0, 0, 0, 0, 0, 0]
chr22	28695164	GT	G	0	11	PTV	NM_007194.4	c.1337delA	p.Asn446fs	Clinvar	NCBI_232235	PVS1=1 PS=[0, 0, 0, 0, 0] PM=[0, 1, 0, 0, 0, 0, 0] PP=[0, 0, 0, 0, 1, 0] BA1=0 BS=[0, 0, 0, 0, 0] BP=[0, 0, 0, 0, 0, 0, 0, 0]
chr22	28695167	G	GT	0	1	PTV	NM_007194.4	c.1334dupA	p.Tyr445fs	Clinvar	NCBI_818971	PVS1=1 PS=[0, 0, 0, 0, 0] PM=[0, 1, 0, 0, 0, 0, 0] PP=[0, 0, 0, 0, 0, 0] BA1=0 BS=[0, 0, 0, 0, 0] BP=[0, 0, 0, 0, 0, 0, 0, 0]
chr22	28695169	AT	A	1	0	PTV	NM_007194.4	c.1332delA	p.Lys444fs	Clinvar	NCBI_1073254	PVS1=1 PS=[0, 0, 0, 0, 0] PM=[0, 1, 0, 0, 0, 0, 0] PP=[0, 0, 0, 0, 0, 0] BA1=0 BS=[0, 0, 0, 0, 0] BP=[0, 0, 0, 0, 0, 0, 0, 0]
chr22	28695187	G	A	0	3	PTV	NM_007194.4	c.1315C>T	p.Gln439*	Clinvar	NCBI_230206	PVS1=1 PS=[0, 0, 0, 0, 0] PM=[0, 1, 0, 0, 0, 0, 0] PP=[0, 0, 1, 0, 1, 0] BA1=0 BS=[0, 0, 0, 0, 0] BP=[0, 0, 0, 0, 0, 0, 0, 0]
chr22	28695219	G	A	135	49	PMV	NM_007194.4	c.1283C>T	p.Ser428Phe	Clinvar	NCBI_5603	PVS1=0 PS=[0, 0, 0, 0, 0] PM=[1, 0, 0, 0, 0, 0, 0] PP=[0, 0, 0, 0, 0, 0] BA1=0 BS=[1, 0, 0, 0, 0] BP=[1, 0, 0, 0, 0, 0, 0, 0]
chr22	28695230	A	C	1	0	PTV	NM_007194.4	c.1272T>G	p.Tyr424*	Intervar	NA	PVS1=1 PS=[0, 0, 0, 0, 0] PM=[0, 1, 0, 0, 0, 0, 0] PP=[0, 0, 1, 0, 0, 0] BA1=0 BS=[0, 0, 0, 0, 0] BP=[0, 0, 0, 0, 0, 0, 0, 0]
chr22	28695238	TA	T	233	36	PTV	NM_007194.4	c.1263delT	p.Ser422fs	Clinvar	NCBI_128053	PVS1=1 PS=[0, 0, 0, 0, 0] PM=[0, 1, 0, 0, 0, 0, 0] PP=[0, 0, 0, 0, 1, 0] BA1=0 BS=[0, 0, 0, 0, 0] BP=[0, 0, 0, 0, 0, 0, 0, 0]
chr22	28695243	C	T	0	1	PTV	NM_007194.4	c.1260-1G>A		Clinvar	NCBI_185068	PVS1=1 PS=[0, 0, 0, 0, 0] PM=[0, 1, 0, 0, 0, 0, 0] PP=[0, 0, 1, 0, 1, 0] BA1=0 BS=[0, 0, 0, 0, 0] BP=[0, 0, 0, 0, 0, 0, 0, 0]
chr22	28695708	A	G	3	0	PTV	NM_007194.4	c.1259+2T>C		Clinvar	NCBI_530142	PVS1=1 PS=[0, 0, 0, 0, 0] PM=[0, 1, 0, 0, 0, 0, 0] PP=[0, 0, 1, 0, 1, 0] BA1=0 BS=[0, 0, 0, 0, 0] BP=[0, 0, 0, 0, 0, 0, 0, 0]
chr22	28695709	C	G	0	1	PTV	NM_007194.4	c.1259+1G>C		Clinvar	NCBI_126911	PVS1=1 PS=[0, 0, 0, 0, 0] PM=[0, 1, 0, 0, 0, 0, 0] PP=[0, 0, 1, 0, 1, 0] BA1=0 BS=[0, 0, 0, 0, 0] BP=[0, 0, 0, 0, 0, 0, 0, 0]
chr22	28695709	C	T	0	1	PTV	NM_007194.4	c.1259+1G>A		Intervar	NCBI_496341	PVS1=1 PS=[0, 0, 0, 0, 0] PM=[0, 1, 0, 0, 0, 0, 0] PP=[0, 0, 1, 0, 1, 0] BA1=0 BS=[0, 0, 0, 0, 0] BP=[0, 0, 0, 0, 0, 0, 0, 0]
chr22	28695731	A	C	1	0	PTV	NM_007194.4	c.1238T>G	p.Leu413*	Clinvar	NCBI_481071	PVS1=1 PS=[0, 0, 0, 0, 0] PM=[0, 1, 0, 0, 0, 0, 0] PP=[0, 0, 1, 0, 1, 0] BA1=0 BS=[0, 0, 0, 0, 0] BP=[0, 0, 0, 0, 0, 0, 0, 0]
chr22	28695737	C	T	1	1	PTV	NM_007194.4	c.1232G>A	p.Trp411*	Clinvar	NCBI_234505	PVS1=1 PS=[0, 0, 0, 0, 0] PM=[0, 1, 0, 0, 0, 0, 0] PP=[0, 0, 1, 0, 1, 0] BA1=0 BS=[0, 0, 0, 0, 0] BP=[0, 0, 0, 0, 0, 0, 0, 0]
chr22	28695799	G	T	1	0	PTV	NM_007194.4	c.1170C>A	p.Tyr390*	Clinvar	NCBI_265567	PVS1=1 PS=[0, 0, 0, 0, 0] PM=[0, 1, 0, 0, 0, 0, 0] PP=[0, 0, 1, 0, 1, 0] BA1=0 BS=[0, 0, 0, 0, 0] BP=[0, 0, 0, 0, 0, 0, 0, 0]
chr22	28695800	T	G	2	5	PMV	NM_007194.4	c.1169A>C	p.Tyr390Ser	Clinvar	NCBI_141818	PVS1=0 PS=[0, 0, 0, 0, 0] PM=[1, 1, 0, 0, 0, 0, 0] PP=[0, 0, 1, 0, 0, 0] BA1=0 BS=[0, 0, 0, 0, 0] BP=[1, 0, 0, 0, 0, 0, 0, 0]
chr22	28695800	T	C	0	1	PMV	NM_007194.4	c.1169A>G	p.Tyr390Cys	Clinvar	NCBI_410015	PVS1=0 PS=[0, 0, 0, 0, 0] PM=[1, 1, 0, 0, 0, 0, 0] PP=[0, 0, 1, 0, 0, 0] BA1=0 BS=[0, 0, 0, 0, 0] BP=[1, 0, 0, 0, 0, 0, 0, 0]
chr22	28695804	TG	T	1	0	PTV	NM_007194.4	c.1164delC	p.Thr389fs	Clinvar	NCBI_584467	PVS1=1 PS=[0, 0, 0, 0, 0] PM=[0, 1, 0, 0, 0, 0, 0] PP=[0, 0, 0, 0, 1, 0] BA1=0 BS=[0, 0, 0, 0, 0] BP=[0, 0, 0, 0, 0, 0, 0, 0]
chr22	28695828	TGA	T	3	0	PTV	NM_007194.4	c.1139_1140delTC	p.Leu380fs	Clinvar	NCBI_409999	PVS1=1 PS=[0, 0, 0, 0, 0] PM=[0, 1, 0, 0, 0, 0, 0] PP=[0, 0, 0, 0, 1, 0] BA1=0 BS=[0, 0, 0, 0, 0] BP=[0, 0, 0, 0, 0, 0, 0, 0]
chr22	28695868	AG	A	1245	687	PTV	NM_007194.4	c.1100delC	p.Thr367fs	Clinvar	NCBI_128042	PVS1=1 PS=[0, 0, 0, 0, 0] PM=[0, 0, 0, 0, 0, 0, 0] PP=[0, 0, 0, 0, 0, 0] BA1=0 BS=[0, 0, 0, 0, 0] BP=[0, 0, 0, 0, 0, 0, 0, 0]
chr22	28695874	C	A	0	2	PTV	NM_007194.4	c.1096-1G>T		Clinvar	NCBI_530195	PVS1=1 PS=[0, 0, 0, 0, 0] PM=[0, 1, 0, 0, 0, 0, 0] PP=[0, 0, 1, 0, 1, 0] BA1=0 BS=[0, 0, 0, 0, 0] BP=[0, 0, 0, 0, 0, 0, 0, 0]
chr22	28696924	G	A	0	2	PTV	NM_007194.4	c.1072C>T	p.Gln358*	Clinvar	NCBI_240727	PVS1=1 PS=[0, 0, 0, 0, 0] PM=[0, 1, 0, 0, 0, 0, 0] PP=[0, 0, 1, 0, 1, 0] BA1=0 BS=[0, 0, 0, 0, 0] BP=[0, 0, 0, 0, 0, 0, 0, 0]
chr22	28696956	T	C	1	0	PMV	NM_007194.4	c.1040A>G	p.Asp347Gly	Intervar	NA	PVS1=0 PS=[0, 0, 0, 0, 0] PM=[1, 1, 0, 0, 1, 0, 0] PP=[0, 0, 1, 0, 0, 0] BA1=0 BS=[0, 0, 0, 0, 0] BP=[1, 0, 0, 0, 0, 0, 0, 0]
chr22	28696957	C	T	35	0	PMV	NM_007194.4	c.1039G>A	p.Asp347Asn	Clinvar	NCBI_182432	PVS1=0 PS=[0, 0, 0, 0, 0] PM=[1, 1, 0, 0, 0, 0, 0] PP=[0, 0, 1, 0, 0, 0] BA1=0 BS=[0, 0, 0, 0, 0] BP=[1, 0, 0, 0, 0, 0, 0, 0]
chr22	28696985	G	T	8	0	PTV	NM_007194.4	c.1011C>A	p.Tyr337*	Clinvar	NCBI_185370	PVS1=1 PS=[0, 0, 0, 0, 0] PM=[0, 1, 0, 0, 0, 0, 0] PP=[0, 0, 1, 0, 1, 0] BA1=0 BS=[0, 0, 0, 0, 0] BP=[0, 0, 0, 0, 0, 0, 0, 0]
chr22	28696989	T	C	0	3	PTV	NM_007194.4	c.1009-2A>G		Clinvar	NCBI_428913	PVS1=1 PS=[0, 0, 0, 0, 0] PM=[0, 1, 0, 0, 0, 0, 0] PP=[0, 0, 1, 0, 1, 0] BA1=0 BS=[0, 0, 0, 0, 0] BP=[0, 0, 0, 0, 0, 0, 0, 0]
chr22	28699836	A	C	1	0	PTV	NM_007194.4	c.1008+2T>G		Clinvar	NCBI_479579	PVS1=1 PS=[0, 0, 0, 0, 0] PM=[0, 1, 0, 0, 0, 0, 0] PP=[0, 0, 1, 0, 1, 0] BA1=0 BS=[0, 0, 0, 0, 0] BP=[0, 0, 0, 0, 0, 0, 0, 0]
chr22	28699837	C	T	1	1	PTV	NM_007194.4	c.1008+1G>A		Clinvar	NCBI_479580	PVS1=1 PS=[0, 0, 0, 0, 0] PM=[0, 1, 0, 0, 0, 0, 0] PP=[0, 0, 1, 0, 1, 0] BA1=0 BS=[0, 0, 0, 0, 0] BP=[0, 0, 0, 0, 0, 0, 0, 0]
chr22	28699864	AAT	A	1	0	PTV	NM_007194.4	c.980_981delAT	p.Tyr327fs	Intervar	NA	PVS1=1 PS=[0, 0, 0, 0, 0] PM=[0, 1, 0, 0, 0, 0, 0] PP=[0, 0, 0, 0, 0, 0] BA1=0 BS=[0, 0, 0, 0, 0] BP=[0, 0, 0, 0, 0, 0, 0, 0]
chr22	28699865	A	AC	1	0	PTV	NM_007194.4	c.980_981insG	p.Tyr327fs	Intervar	NA	PVS1=1 PS=[0, 0, 0, 0, 0] PM=[0, 1, 0, 0, 0, 0, 0] PP=[0, 0, 0, 0, 0, 0] BA1=0 BS=[0, 0, 0, 0, 0] BP=[0, 0, 0, 0, 0, 0, 0, 0]
chr22	28699874	G	T	1	0	PTV	NM_007194.4	c.972C>A	p.Cys324*	Intervar	NA	PVS1=1 PS=[0, 0, 0, 0, 0] PM=[0, 1, 0, 0, 0, 0, 0] PP=[0, 0, 1, 0, 0, 0] BA1=0 BS=[0, 0, 0, 0, 0] BP=[0, 0, 0, 0, 0, 0, 0, 0]
chr22	28699897	T	A	0	1	PTV	NM_007194.4	c.949A>T	p.Lys317*	Intervar	NA	PVS1=1 PS=[0, 0, 0, 0, 0] PM=[0, 1, 0, 0, 0, 0, 0] PP=[0, 0, 1, 0, 0, 0] BA1=0 BS=[0, 0, 0, 0, 0] BP=[0, 0, 0, 0, 0, 0, 0, 0]
chr22	28699925	T	TC	19	0	PTV	NM_007194.4	c.920dupG	p.Glu308fs	Clinvar	NCBI_186573	PVS1=1 PS=[0, 0, 0, 0, 0] PM=[0, 1, 0, 0, 0, 0, 0] PP=[0, 0, 0, 0, 1, 0] BA1=0 BS=[0, 0, 0, 0, 0] BP=[0, 0, 0, 0, 0, 0, 0, 0]
chr22	28699938	C	A	0	1	PTV	NM_007194.4	c.909-1G>T		Clinvar	NCBI_265674	PVS1=1 PS=[0, 0, 0, 0, 0] PM=[0, 1, 0, 0, 0, 0, 0] PP=[0, 0, 1, 0, 1, 0] BA1=0 BS=[0, 0, 0, 0, 0] BP=[0, 0, 0, 0, 0, 0, 0, 0]
chr22	28703504	C	T	2	1	PTV	NM_007194.4	c.908+1G>A		Clinvar	NCBI_141374	PVS1=1 PS=[0, 0, 0, 0, 0] PM=[0, 1, 0, 0, 0, 0, 0] PP=[0, 0, 1, 0, 1, 0] BA1=0 BS=[0, 0, 0, 0, 0] BP=[0, 0, 0, 0, 0, 0, 0, 0]
chr22	28703535	TC	T	2	0	PTV	NM_007194.4	c.877delG	p.Asp293fs	Intervar	NA	PVS1=1 PS=[0, 0, 0, 0, 0] PM=[0, 1, 0, 0, 0, 0, 0] PP=[0, 0, 0, 0, 0, 0] BA1=0 BS=[0, 0, 0, 0, 0] BP=[0, 0, 0, 0, 0, 0, 0, 0]
chr22	28703536	CA	C	2	1	PTV	NM_007194.4	c.876delT	p.Phe292fs	Clinvar	NCBI_234765	PVS1=1 PS=[0, 0, 0, 0, 0] PM=[0, 1, 0, 0, 0, 0, 0] PP=[0, 0, 0, 0, 1, 0] BA1=0 BS=[0, 0, 0, 0, 0] BP=[0, 0, 0, 0, 0, 0, 0, 0]
chr22	28703567	C	T	1	0	PTV	NM_007194.4	c.847-1G>A		Clinvar	NCBI_240758	PVS1=1 PS=[0, 0, 0, 0, 0] PM=[0, 1, 0, 0, 0, 0, 0] PP=[0, 0, 1, 0, 1, 0] BA1=0 BS=[0, 0, 0, 0, 0] BP=[0, 0, 0, 0, 0, 0, 0, 0]
chr22	28709998	ATACT	A	24	0		NM_007194.4	c.846+4_846+7delAGTA		Clinvar	NCBI_216652	PVS1=0 PS=[0, 0, 0, 0, 0] PM=[0, 1, 0, 0, 0, 0, 0] PP=[0, 0, 0, 0, 0, 0] BA1=0 BS=[0, 0, 0, 0, 0] BP=[0, 0, 0, 0, 0, 0, 0, 0]
chr22	28710005	C	T	1	0	PTV	NM_007194.4	c.846+1G>A		Clinvar	NCBI_428910	PVS1=1 PS=[0, 0, 0, 0, 0] PM=[0, 1, 0, 0, 0, 0, 0] PP=[0, 0, 1, 0, 1, 0] BA1=0 BS=[0, 0, 0, 0, 0] BP=[0, 0, 0, 0, 0, 0, 0, 0]
chr22	28710005	C	G	1	0	PTV	NM_007194.4	c.846+1G>C		Clinvar	NCBI_219543	PVS1=1 PS=[0, 0, 0, 0, 0] PM=[0, 1, 0, 0, 0, 0, 0] PP=[0, 0, 1, 0, 1, 0] BA1=0 BS=[0, 0, 0, 0, 0] BP=[0, 0, 0, 0, 0, 0, 0, 0]
chr22	28710033	TTC	T	9	0	PTV	NM_007194.4	c.817_818delGA	p.Glu273fs	Clinvar	NCBI_491643	PVS1=1 PS=[0, 0, 0, 0, 0] PM=[0, 1, 0, 0, 0, 0, 0] PP=[0, 0, 0, 0, 1, 0] BA1=0 BS=[0, 0, 0, 0, 0] BP=[0, 0, 0, 0, 0, 0, 0, 0]
chr22	28710060	C	T	0	2	PTV	NM_007194.4	c.793-1G>A		Clinvar	NCBI_182430	PVS1=1 PS=[0, 0, 0, 0, 0] PM=[0, 1, 0, 0, 0, 0, 0] PP=[0, 0, 1, 0, 1, 0] BA1=0 BS=[0, 0, 0, 0, 0] BP=[0, 0, 0, 0, 0, 0, 0, 0]
chr22	28711907	A	C	0	1	PTV	NM_007194.4	c.792+2T>G		Clinvar	NCBI_944634	PVS1=1 PS=[0, 0, 0, 0, 0] PM=[0, 1, 0, 0, 0, 0, 0] PP=[0, 0, 1, 0, 0, 0] BA1=0 BS=[0, 0, 0, 0, 0] BP=[0, 0, 0, 0, 0, 0, 0, 0]
chr22	28711980	T	A	1	0	PTV	NM_007194.4	c.721A>T	p.Lys241*	Intervar	NA	PVS1=1 PS=[0, 0, 0, 0, 0] PM=[0, 1, 0, 0, 0, 0, 0] PP=[0, 0, 1, 0, 0, 0] BA1=0 BS=[0, 0, 0, 0, 0] BP=[0, 0, 0, 0, 0, 0, 0, 0]
chr22	28711988	AAAGCCAGCTTTAC	A	1	0	PTV	NM_007194.4	c.700_712delGTAAAGCTGGCTT	p.Val234fs	Intervar	NA	PVS1=1 PS=[0, 0, 0, 0, 0] PM=[0, 1, 0, 0, 0, 0, 0] PP=[0, 0, 0, 0, 0, 0] BA1=0 BS=[0, 0, 0, 0, 0] BP=[0, 0, 0, 0, 0, 0, 0, 0]
chr22	28711994	A	G	1	0	PMV	NM_007194.4	c.707T>C	p.Leu236Pro	Clinvar	NCBI_142448	PVS1=0 PS=[0, 0, 0, 0, 0] PM=[1, 1, 0, 0, 0, 0, 0] PP=[0, 0, 1, 0, 0, 0] BA1=0 BS=[0, 0, 0, 0, 0] BP=[1, 0, 0, 0, 0, 0, 0, 0]
chr22	28712018	C	A	1	0	PTV	NM_007194.4	c.684-1G>T		Clinvar	NCBI_826660	PVS1=1 PS=[0, 0, 0, 0, 0] PM=[0, 1, 0, 0, 0, 0, 0] PP=[0, 0, 1, 0, 1, 0] BA1=0 BS=[0, 0, 0, 0, 0] BP=[0, 0, 0, 0, 0, 0, 0, 0]
chr22	28712019	T	C	5	0	PTV	NM_007194.4	c.684-2A>G		Clinvar	NCBI_1066705	PVS1=1 PS=[0, 0, 0, 0, 0] PM=[0, 1, 0, 0, 0, 0, 0] PP=[0, 0, 1, 0, 0, 0] BA1=0 BS=[0, 0, 0, 0, 0] BP=[0, 0, 0, 0, 0, 0, 0, 0]
chr22	28719399	CA	C	2	0	PTV	NM_007194.4	c.678delT	p.Gly227fs	Intervar	NA	PVS1=1 PS=[0, 0, 0, 0, 0] PM=[0, 1, 0, 0, 0, 0, 0] PP=[0, 0, 0, 0, 0, 0] BA1=0 BS=[0, 0, 0, 0, 0] BP=[0, 0, 0, 0, 0, 0, 0, 0]
chr22	28719422	TC	T	24	2	PTV	NM_007194.4	c.655delG	p.Glu219fs	Clinvar	NCBI_185842	PVS1=1 PS=[0, 0, 0, 0, 0] PM=[0, 1, 0, 0, 0, 0, 0] PP=[0, 0, 0, 0, 1, 0] BA1=0 BS=[0, 0, 0, 0, 0] BP=[0, 0, 0, 0, 0, 0, 0, 0]
chr22	28719445	AACTG	A	2	0	PTV	NM_007194.4	c.629_632delCAGT	p.Ser210fs	Clinvar	NCBI_265588	PVS1=1 PS=[0, 0, 0, 0, 0] PM=[0, 1, 0, 0, 0, 0, 0] PP=[0, 0, 0, 0, 1, 0] BA1=0 BS=[0, 0, 0, 0, 0] BP=[0, 0, 0, 0, 0, 0, 0, 0]
chr22	28719449	G	T	1	0	PTV	NM_007194.4	c.629C>A	p.Ser210*	Intervar	NA	PVS1=1 PS=[0, 0, 0, 0, 0] PM=[0, 1, 0, 0, 0, 0, 0] PP=[0, 0, 1, 0, 0, 0] BA1=0 BS=[0, 0, 0, 0, 0] BP=[0, 0, 0, 0, 0, 0, 0, 0]
chr22	28719453	G	A	1	0	PTV	NM_007194.4	c.625C>T	p.Gln209*	Clinvar	NCBI_619676	PVS1=1 PS=[0, 0, 0, 0, 0] PM=[0, 1, 0, 0, 0, 0, 0] PP=[0, 0, 1, 0, 1, 0] BA1=0 BS=[0, 0, 0, 0, 0] BP=[0, 0, 0, 0, 0, 0, 0, 0]
chr22	28719471	C	CA	3	1	PTV	NM_007194.4	c.606dupT	p.Asp203fs	Clinvar	NCBI_491626	PVS1=1 PS=[0, 0, 0, 0, 0] PM=[0, 1, 0, 0, 0, 0, 0] PP=[0, 0, 0, 0, 1, 0] BA1=0 BS=[0, 0, 0, 0, 0] BP=[0, 0, 0, 0, 0, 0, 0, 0]
chr22	28719477	AG	A	1	0	PTV	NM_007194.4	c.600delC	p.Phe202fs	Clinvar	NCBI_460845	PVS1=1 PS=[0, 0, 0, 0, 0] PM=[0, 1, 0, 0, 0, 0, 0] PP=[0, 0, 0, 0, 1, 0] BA1=0 BS=[0, 0, 0, 0, 0] BP=[0, 0, 0, 0, 0, 0, 0, 0]
chr22	28719487	T	C	1	2	PTV	NM_007194.4	c.593-2A>G		Clinvar	NCBI_1067942	PVS1=1 PS=[0, 0, 0, 0, 0] PM=[0, 1, 0, 0, 0, 0, 0] PP=[0, 0, 1, 0, 0, 0] BA1=0 BS=[0, 0, 0, 0, 0] BP=[0, 0, 0, 0, 0, 0, 0, 0]
chr22	28724883	CACTT	C	2	0		NM_007194.4	c.592+90_592+93delAAGT		Intervar	NA	PVS1=1 PS=[0, 0, 0, 0, 0] PM=[0, 1, 0, 0, 0, 0, 0] PP=[0, 0, 0, 0, 0, 0] BA1=0 BS=[0, 0, 0, 0, 0] BP=[0, 0, 0, 0, 0, 0, 0, 0]
chr22	28724895	AT	A	3	2		NM_007194.4	c.592+81delA		Intervar	NCBI_1329036	PVS1=1 PS=[0, 0, 0, 0, 0] PM=[0, 1, 0, 0, 0, 0, 0] PP=[0, 0, 0, 0, 0, 0] BA1=0 BS=[0, 0, 0, 0, 0] BP=[0, 0, 0, 0, 0, 0, 0, 0]
chr22	28724923	C	A	7	0		NM_007194.4	c.592+54G>T		Intervar	NA	PVS1=1 PS=[0, 0, 0, 0, 0] PM=[0, 1, 0, 0, 0, 0, 0] PP=[0, 0, 0, 0, 0, 0] BA1=0 BS=[0, 0, 0, 0, 0] BP=[0, 0, 0, 0, 0, 0, 0, 0]
chr22	28724974	T	A	4	0		NM_007194.4	c.592+3A>T		Clinvar	NCBI_142956	PVS1=0 PS=[0, 0, 0, 0, 0] PM=[0, 1, 0, 0, 0, 0, 0] PP=[0, 0, 1, 0, 0, 0] BA1=0 BS=[0, 0, 0, 0, 0] BP=[0, 0, 0, 0, 0, 0, 0, 0]
chr22	28724977	CT	C	20	5	PTV	NM_007194.4	c.591delA	p.Val198fs	Clinvar	NCBI_142114	PVS1=1 PS=[0, 0, 0, 0, 0] PM=[0, 1, 0, 0, 0, 0, 0] PP=[0, 0, 0, 0, 1, 0] BA1=0 BS=[0, 0, 0, 0, 0] BP=[0, 0, 0, 0, 0, 0, 0, 0]
chr22	28725040	T	A	9	0	PTV	NM_007194.4	c.529A>T	p.Lys177*	Clinvar	NCBI_485522	PVS1=1 PS=[0, 0, 0, 0, 0] PM=[0, 1, 0, 0, 0, 0, 0] PP=[0, 0, 1, 0, 1, 0] BA1=0 BS=[0, 0, 0, 0, 0] BP=[0, 0, 0, 0, 0, 0, 0, 0]
chr22	28725044	T	TA	1	0	PTV	NM_007194.4	c.524dupT	p.Gly176fs	Clinvar	NCBI_128080	PVS1=1 PS=[0, 0, 0, 0, 0] PM=[0, 1, 0, 0, 0, 0, 0] PP=[0, 0, 0, 0, 1, 0] BA1=0 BS=[0, 0, 0, 0, 0] BP=[0, 0, 0, 0, 0, 0, 0, 0]
chr22	28725061	CA	C	0	6	PTV	NM_007194.4	c.507delT	p.Phe169fs	Clinvar	NCBI_128079	PVS1=1 PS=[0, 0, 0, 0, 0] PM=[0, 1, 0, 0, 0, 0, 0] PP=[0, 0, 0, 0, 1, 0] BA1=0 BS=[0, 0, 0, 0, 0] BP=[0, 0, 0, 0, 0, 0, 0, 0]
chr22	28725070	C	T	17	7	PMV	NM_007194.4	c.499G>A	p.Gly167Arg	Clinvar	NCBI_142524	PVS1=0 PS=[0, 0, 0, 0, 0] PM=[1, 1, 0, 0, 0, 0, 0] PP=[0, 0, 1, 0, 0, 0] BA1=0 BS=[0, 0, 0, 0, 0] BP=[1, 0, 0, 0, 0, 0, 0, 0]
chr22	28725083	ATCT	A	48	11		NM_007194.4	c.483_485delAGA	p.Glu161del	Clinvar	NCBI_141783	PVS1=0 PS=[0, 0, 0, 0, 0] PM=[0, 1, 0, 1, 0, 0, 0] PP=[0, 0, 0, 0, 0, 0] BA1=0 BS=[0, 0, 0, 0, 0] BP=[0, 0, 0, 0, 0, 0, 0, 0]
chr22	28725094	AT	A	1	0	PTV	NM_007194.4	c.474delA	p.Tyr159fs	Intervar	NA	PVS1=1 PS=[0, 0, 0, 0, 0] PM=[0, 1, 0, 0, 0, 0, 0] PP=[0, 0, 0, 0, 0, 0] BA1=0 BS=[0, 0, 0, 0, 0] BP=[0, 0, 0, 0, 0, 0, 0, 0]
chr22	28725099	A	G	584	1791	PMV	NM_007194.4	c.470T>C	p.Ile157Thr	Clinvar	NCBI_5591	PVS1=0 PS=[0, 0, 0, 0, 0] PM=[1, 0, 0, 0, 1, 0, 0] PP=[0, 0, 1, 0, 0, 0] BA1=0 BS=[1, 0, 0, 0, 0] BP=[1, 0, 0, 0, 0, 0, 0, 0]
chr22	28725119	CA	C	4	0	PTV	NM_007194.4	c.449delT	p.Val150fs	Clinvar	NCBI_655775	PVS1=1 PS=[0, 0, 0, 0, 0] PM=[0, 1, 0, 0, 0, 0, 0] PP=[0, 0, 0, 0, 1, 0] BA1=0 BS=[0, 0, 0, 0, 0] BP=[0, 0, 0, 0, 0, 0, 0, 0]
chr22	28725241	AC	A	3	0	PTV	NM_007194.4	c.444+1delG		Clinvar	NCBI_419303	PVS1=0 PS=[0, 0, 0, 0, 0] PM=[0, 1, 0, 0, 0, 0, 0] PP=[0, 0, 0, 0, 1, 0] BA1=0 BS=[0, 0, 0, 0, 0] BP=[0, 0, 0, 0, 0, 0, 0, 0]
chr22	28725241	A	G	0	1	PTV	NM_007194.4	c.444+2T>C		Clinvar	NCBI_422638	PVS1=1 PS=[0, 0, 0, 0, 0] PM=[0, 1, 0, 0, 0, 0, 0] PP=[0, 0, 1, 0, 1, 0] BA1=0 BS=[0, 0, 0, 0, 0] BP=[0, 0, 0, 0, 0, 0, 0, 0]
chr22	28725242	C	T	29	71	PTV	NM_007194.4	c.444+1G>A		Clinvar	NCBI_128075	PVS1=1 PS=[0, 0, 0, 0, 0] PM=[0, 1, 0, 0, 0, 0, 0] PP=[0, 0, 1, 0, 0, 0] BA1=0 BS=[0, 0, 0, 0, 0] BP=[0, 0, 0, 0, 0, 0, 0, 0]
chr22	28725254	G	A	39	44	PMV	NM_007194.4	c.433C>T	p.Arg145Trp	Clinvar	NCBI_5592	PVS1=0 PS=[0, 0, 0, 0, 0] PM=[1, 1, 0, 0, 0, 0, 0] PP=[0, 0, 1, 0, 1, 0] BA1=0 BS=[0, 0, 0, 0, 0] BP=[1, 0, 0, 0, 0, 0, 0, 0]
chr22	28725257	AGT	A	0	2	PTV	NM_007194.4	c.428_429delAC	p.His143fs	Intervar	NA	PVS1=1 PS=[0, 0, 0, 0, 0] PM=[0, 1, 0, 0, 0, 0, 0] PP=[0, 0, 0, 0, 0, 0] BA1=0 BS=[0, 0, 0, 0, 0] BP=[0, 0, 0, 0, 0, 0, 0, 0]
chr22	28725278	G	A	19	2	PTV	NM_007194.4	c.409C>T	p.Arg137*	Clinvar	NCBI_182452	PVS1=1 PS=[0, 0, 0, 0, 0] PM=[0, 1, 0, 0, 0, 0, 0] PP=[0, 0, 0, 0, 1, 0] BA1=0 BS=[0, 0, 0, 0, 0] BP=[0, 0, 0, 0, 0, 0, 0, 0]
chr22	28725281	AT	A	7	0	PTV	NM_007194.4	c.405delA	p.Lys135fs	Clinvar	NCBI_182449	PVS1=1 PS=[0, 0, 0, 0, 0] PM=[0, 1, 0, 0, 0, 0, 0] PP=[0, 0, 0, 0, 1, 0] BA1=0 BS=[0, 0, 0, 0, 0] BP=[0, 0, 0, 0, 0, 0, 0, 0]
chr22	28725283	TTA	T	3	0	PTV	NM_007194.4	c.402_403delTA	p.Asp134fs	Intervar	NA	PVS1=1 PS=[0, 0, 0, 0, 0] PM=[0, 1, 0, 0, 0, 0, 0] PP=[0, 0, 0, 0, 0, 0] BA1=0 BS=[0, 0, 0, 0, 0] BP=[0, 0, 0, 0, 0, 0, 0, 0]
chr22	28725314	AG	A	0	4	PTV	NM_007194.4	c.372delC	p.Phe125fs	Clinvar	NCBI_234494	PVS1=1 PS=[0, 0, 0, 0, 0] PM=[0, 1, 0, 0, 0, 0, 0] PP=[0, 0, 0, 0, 1, 0] BA1=0 BS=[0, 0, 0, 0, 0] BP=[0, 0, 0, 0, 0, 0, 0, 0]
chr22	28725317	A	AAT	1	0	PTV	NM_007194.4	c.368_369dupAT	p.Cys124fs	Intervar	NA	PVS1=1 PS=[0, 0, 0, 0, 0] PM=[0, 1, 0, 0, 0, 0, 0] PP=[0, 0, 0, 0, 0, 0] BA1=0 BS=[0, 0, 0, 0, 0] BP=[0, 0, 0, 0, 0, 0, 0, 0]
chr22	28725326	AG	A	1	0	PTV	NM_007194.4	c.360delC	p.Cys121fs	Clinvar	NCBI_823985	PVS1=1 PS=[0, 0, 0, 0, 0] PM=[0, 1, 0, 0, 0, 0, 0] PP=[0, 0, 0, 0, 1, 0] BA1=0 BS=[0, 0, 0, 0, 0] BP=[0, 0, 0, 0, 0, 0, 0, 0]
chr22	28725338	T	C	214	159	PMV	NM_007194.4	c.349A>G	p.Arg117Gly	Clinvar	NCBI_128071	PVS1=0 PS=[0, 0, 0, 0, 0] PM=[1, 1, 0, 0, 0, 0, 0] PP=[0, 0, 1, 0, 1, 0] BA1=0 BS=[0, 0, 0, 0, 0] BP=[1, 0, 0, 0, 0, 0, 0, 0]
chr22	28725345	C	T	0	1	PTV	NM_007194.4	c.342G>A	p.Trp114*	Intervar	NA	PVS1=1 PS=[0, 0, 0, 0, 0] PM=[0, 1, 0, 0, 0, 0, 0] PP=[0, 0, 1, 0, 0, 0] BA1=0 BS=[0, 0, 0, 0, 0] BP=[0, 0, 0, 0, 0, 0, 0, 0]
chr22	28725351	GT	G	1	0	PTV	NM_007194.4	c.335delA	p.Asn112fs	Intervar	NA	PVS1=1 PS=[0, 0, 0, 0, 0] PM=[0, 1, 0, 0, 0, 0, 0] PP=[0, 0, 0, 0, 0, 0] BA1=0 BS=[0, 0, 0, 0, 0] BP=[0, 0, 0, 0, 0, 0, 0, 0]
chr22	28725354	GTCAT	G	1	0	PTV	NM_007194.4	c.329_332delATGA	p.Asn110fs	Intervar	NA	PVS1=1 PS=[0, 0, 0, 0, 0] PM=[0, 1, 0, 0, 0, 0, 0] PP=[0, 0, 0, 0, 0, 0] BA1=0 BS=[0, 0, 0, 0, 0] BP=[0, 0, 0, 0, 0, 0, 0, 0]
chr22	28725359	TCA	T	0	1	PTV	NM_007194.4	c.326_327delTG	p.Val109fs	Clinvar	NCBI_460826	PVS1=1 PS=[0, 0, 0, 0, 0] PM=[0, 1, 0, 0, 0, 0, 0] PP=[0, 0, 0, 0, 1, 0] BA1=0 BS=[0, 0, 0, 0, 0] BP=[0, 0, 0, 0, 0, 0, 0, 0]
chr22	28725368	C	A	0	1	PTV	NM_007194.4	c.320-1G>T		Clinvar	NCBI_631377	PVS1=1 PS=[0, 0, 0, 0, 0] PM=[0, 1, 0, 0, 0, 0, 0] PP=[0, 0, 1, 0, 0, 0] BA1=0 BS=[0, 0, 0, 0, 0] BP=[0, 0, 0, 0, 0, 0, 0, 0]
chr22	28734401	A	T	1	2	PTV	NM_007194.4	c.319+2T>A		Clinvar	NCBI_142352	PVS1=1 PS=[0, 0, 0, 0, 0] PM=[0, 1, 0, 0, 0, 0, 0] PP=[0, 0, 1, 0, 1, 0] BA1=0 BS=[0, 0, 0, 0, 0] BP=[0, 0, 0, 0, 0, 0, 0, 0]
chr22	28734402	C	T	1	0	PTV	NM_007194.4	c.319+1G>A		Clinvar	NCBI_481726	PVS1=1 PS=[0, 0, 0, 0, 0] PM=[0, 1, 0, 0, 0, 0, 0] PP=[0, 0, 1, 0, 1, 0] BA1=0 BS=[0, 0, 0, 0, 0] BP=[0, 0, 0, 0, 0, 0, 0, 0]
chr22	28734402	C	A	0	1	PTV	NM_007194.4	c.319+1G>T		Clinvar	NCBI_640028	PVS1=1 PS=[0, 0, 0, 0, 0] PM=[0, 1, 0, 0, 0, 0, 0] PP=[0, 0, 1, 0, 0, 0] BA1=0 BS=[0, 0, 0, 0, 0] BP=[0, 0, 0, 0, 0, 0, 0, 0]
chr22	28734439	G	A	67	1	PTV	NM_007194.4	c.283C>T	p.Arg95*	Clinvar	NCBI_140772	PVS1=1 PS=[0, 0, 0, 0, 0] PM=[0, 1, 0, 0, 0, 0, 0] PP=[0, 0, 1, 0, 1, 0] BA1=0 BS=[0, 0, 0, 0, 0] BP=[0, 0, 0, 0, 0, 0, 0, 0]
chr22	28734443	C	T	18	5	PTV	NM_007194.4	c.279G>A	p.Trp93*	Clinvar	NCBI_141866	PVS1=1 PS=[0, 0, 0, 0, 0] PM=[0, 1, 0, 0, 0, 0, 0] PP=[0, 0, 1, 0, 1, 0] BA1=0 BS=[0, 0, 0, 0, 0] BP=[0, 0, 0, 0, 0, 0, 0, 0]
chr22	28734444	CA	C	3	20	PTV	NM_007194.4	c.277delT	p.Trp93fs	Clinvar	NCBI_187085	PVS1=1 PS=[0, 0, 0, 0, 0] PM=[0, 1, 0, 0, 0, 0, 0] PP=[0, 0, 0, 0, 1, 0] BA1=0 BS=[0, 0, 0, 0, 0] BP=[0, 0, 0, 0, 0, 0, 0, 0]
chr22	28734487	CTT	C	1	0	PTV	NM_007194.4	c.233_234delAA	p.Gln78fs	Clinvar	NCBI_1074785	PVS1=1 PS=[0, 0, 0, 0, 0] PM=[0, 1, 0, 0, 0, 0, 0] PP=[0, 0, 0, 0, 0, 0] BA1=0 BS=[0, 0, 0, 0, 0] BP=[0, 0, 0, 0, 0, 0, 0, 0]
chr22	28734502	T	TAGAA	0	1	PTV	NM_007194.4	c.216_219dupTTCT	p.Ile74fs	Intervar	NA	PVS1=1 PS=[0, 0, 0, 0, 0] PM=[0, 1, 0, 0, 0, 0, 0] PP=[0, 0, 0, 0, 0, 0] BA1=0 BS=[0, 0, 0, 0, 0] BP=[0, 0, 0, 0, 0, 0, 0, 0]
chr22	28734506	A	C	0	1	PTV	NM_007194.4	c.216T>G	p.Tyr72*	Clinvar	NCBI_141381	PVS1=1 PS=[0, 0, 0, 0, 0] PM=[0, 1, 0, 0, 0, 0, 0] PP=[0, 0, 0, 0, 1, 0] BA1=0 BS=[0, 0, 0, 0, 0] BP=[0, 0, 0, 0, 0, 0, 0, 0]
chr22	28734527	TG	T	0	1	PTV	NM_007194.4	c.194delC	p.Thr65fs	Intervar	NA	PVS1=1 PS=[0, 0, 0, 0, 0] PM=[0, 1, 0, 0, 0, 0, 0] PP=[0, 0, 0, 0, 0, 0] BA1=0 BS=[0, 0, 0, 0, 0] BP=[0, 0, 0, 0, 0, 0, 0, 0]
chr22	28734614	CT	C	1	0	PTV	NM_007194.4	c.107delA	p.Gln36fs	Intervar	NA	PVS1=1 PS=[0, 0, 0, 0, 0] PM=[0, 1, 0, 0, 0, 0, 0] PP=[0, 0, 0, 0, 0, 0] BA1=0 BS=[0, 0, 0, 0, 0] BP=[0, 0, 0, 0, 0, 0, 0, 0]
chr22	28734616	G	A	1	0	PTV	NM_007194.4	c.106C>T	p.Gln36*	Clinvar	NCBI_1071215	PVS1=1 PS=[0, 0, 0, 0, 0] PM=[0, 1, 0, 0, 0, 0, 0] PP=[0, 0, 1, 0, 0, 0] BA1=0 BS=[0, 0, 0, 0, 0] BP=[0, 0, 0, 0, 0, 0, 0, 0]
chr22	28734622	G	A	2	0	PTV	NM_007194.4	c.100C>T	p.Gln34*	Clinvar	NCBI_491586	PVS1=1 PS=[0, 0, 0, 0, 0] PM=[0, 1, 0, 0, 0, 0, 0] PP=[0, 0, 1, 0, 1, 0] BA1=0 BS=[0, 0, 0, 0, 0] BP=[0, 0, 0, 0, 0, 0, 0, 0]
chr22	28734637	G	A	3	9	PTV	NM_007194.4	c.85C>T	p.Gln29*	Clinvar	NCBI_187694	PVS1=1 PS=[0, 0, 0, 0, 0] PM=[0, 1, 0, 0, 0, 0, 0] PP=[0, 0, 1, 0, 1, 0] BA1=0 BS=[0, 0, 0, 0, 0] BP=[0, 0, 0, 0, 0, 0, 0, 0]
chr22	28734642	TG	T	1	0	PTV	NM_007194.4	c.79delC	p.Gln27fs	Clinvar	NCBI_1410467	PVS1=1 PS=[0, 0, 0, 0, 0] PM=[0, 1, 0, 0, 0, 0, 0] PP=[0, 0, 0, 0, 0, 0] BA1=0 BS=[0, 0, 0, 0, 0] BP=[0, 0, 0, 0, 0, 0, 0, 0]
chr22	28734657	TG	T	0	2	PTV	NM_007194.4	c.64delC	p.His22fs	Clinvar	NCBI_954601	PVS1=1 PS=[0, 0, 0, 0, 0] PM=[0, 1, 0, 0, 0, 0, 0] PP=[0, 0, 0, 0, 0, 0] BA1=0 BS=[0, 0, 0, 0, 0] BP=[0, 0, 0, 0, 0, 0, 0, 0]
chr22	28734664	G	A	21	1	PTV	NM_007194.4	c.58C>T	p.Gln20*	Clinvar	NCBI_133887	PVS1=1 PS=[0, 0, 0, 0, 0] PM=[0, 1, 0, 0, 0, 0, 0] PP=[0, 0, 1, 0, 1, 0] BA1=0 BS=[0, 0, 0, 0, 0] BP=[0, 0, 0, 0, 0, 0, 0, 0]
chr22	28734675	CTGCTGCCA	C	0	1	PTV	NM_007194.4	c.39_46delTGGCAGCA	p.His13fs	Intervar	NA	PVS1=1 PS=[0, 0, 0, 0, 0] PM=[0, 1, 0, 0, 0, 0, 0] PP=[0, 0, 0, 0, 0, 0] BA1=0 BS=[0, 0, 0, 0, 0] BP=[0, 0, 0, 0, 0, 0, 0, 0]

### Sheet: Supp Table2
Supplemental Table 2. Demographics of CHEK2 heterozygotes vs. controls
	controls	All	pvalues	PTV	pvalues	PMV	pvalues
UKBB
# of individuals	305330	3232	-	1847	-	1290	-
Sex, men (%)	139926 (45.83)	1488 (46.04)	0.812395	883 (47.81)	0.0917419	565 (43.80)	0.143818
Current Age, mean (SD)	70.97(8.04)	70.75 (8.03)	0.137543	70.87 (8.04)	0.609701	70.59 (8.02)	0.0939774
Reported race, white (%)	287843 (94.27)	3139 (97.12)	4.69035e-12	1801 (97.51)	4.42357e-11	1250 (96.90)	6.47476e-05
Smoking Status, ever (%)	183581 (60.13)	1956 (60.52)	0.538778	1106 (59.88)	0.83019	797 (61.78)	0.231479
Drinking status, ever (%)	290963 (95.29)	3063 (94.77)	0.436109	1748 (94.64)	0.209122	1233 (95.58)	0.682644
BMI, mean (SD)	27.43 (4.78)	27.32 (4.71)	0.175757	27.40 (4.67)	0.815988	27.21 (4.77)	0.0948339
Deceased (%)	22705 (7.44)	276 (8.54)	0.0175171	174 (9.42)	0.00120496	92 (7.13)	0.677039
# of individuals unrelated	289249	3169	-	1823	-	1268	-
GHS
# of individuals	152662	3153	-	913	-	2221	-
Sex, men (%)	59283(38.83)	1218(38.55)	0.752423	335(36.69)	0.185746	877(39.48)	0.5302
Current Age, mean (SD)	59.92(18.02)	60.53(17.84)	0.0572	59.70(17.6)	0.7181	60.84(17.94)	0.0162
Reported race, white (%)	147228(96.44)	3123(98.8)	2.57741e-13	898(98.35)	0.00180167	2202(99.14)	6.66722e-12
Smoking Status, ever (%)	88187(58.01)	1813(57.57)	0.618569	503(55.27)	0.0947982	1292(58.35)	0.747815
Drinking status, ever (%)	98033(64.49)	2077(66.18)	0.0494831	583(64.2)	0.857181	1476(66.87)	0.0200969
BMI, mean (SD)	31.02(7.954)	30.66(7.873)	0.0105	30.9(8.211)	0.8792	30.52(7.733)	0.0034
Deceased (%)	17239(11.29)	387(12.25)	0.0922899	107(11.71)	0.684211	278(12.51)	0.0704289
# of individuals unrelated	109730	2489	-	728	-	1751	-

### Sheet: Supp Table3
Supplemental Table 3. Cancer code counts
			Geisinger											UKBB
ICD group	ICD individual	ICD description	control (152662)	%	case (3153)	%	fold enrichment	PMV (2221)	%	fold enrichment	PTV (913)	%	fold enrichment	control (305330)	%	case (3232)	%	fold enrichment	PMV (1290)	%	fold enrichment	PTV (1847)	%	fold enrichment
C00-C14		Malignant neoplasms of lip, oral cavity and pharynx	895	0.586262	21	0.666032	1.13607	12	0.540297	0.921596	9	0.985761	1.68143	1270	0.415943	10	0.309406	0.743865	4	0.310078	0.74548	6	0.324851	0.780998
	C00	Malignant neoplasm of lip	146	0.0956361	2	0.0634317	0.66326	1	0.0450248	0.470792	1	0.109529	1.14527	79	0.0258736	1	0.0309406	1.19583	1	0.0775194	2.99607	0	0	0
	C01	Malignant neoplasm of base of tongue	144	0.094326	3	0.0951475	1.00871	1	0.0450248	0.477331	2	0.219058	2.32235	174	0.0569875	2	0.0618812	1.08587	1	0.0775194	1.36029	1	0.0541419	0.950065
	C02	Malignant neoplasm of other and unspecified parts of tongue	201	0.131663	3	0.0951475	0.722657	1	0.0450248	0.341969	2	0.219058	1.66377	297	0.0972718	0	0	0	0	0	0	0	0	0
	C03	Malignant neoplasm of gun	41	0.0268567	0	0	0	0	0	0	0	0	0	69	0.0225985	0	0	0	0	0	0	0	0	0
	C04	Malignant neoplasm of floor of mouth	54	0.0353723	2	0.0634317	1.79326	1	0.0450248	1.27288	1	0.109529	3.09647	73	0.0239086	0	0	0	0	0	0	0	0	0
	C05	Malignant neoplasm of palate	43	0.0281668	1	0.0317158	1.126	0	0	0	1	0.109529	3.88859	74	0.0242361	0	0	0	0	0	0	0	0	0
	C06	Malignant neoplasm of other and unspecified parts of mouth	196	0.128388	5	0.158579	1.23515	3	0.135074	1.05208	2	0.219058	1.70622	119	0.0389742	1	0.0309406	0.793873	0	0	0	1	0.0541419	1.38917
	C07	Malignant neoplasm of parotid gland	100	0.0655042	4	0.126863	1.93672	3	0.135074	2.06207	1	0.109529	1.67209	133	0.0435594	0	0	0	0	0	0	0	0	0
	C08	Malignant neoplasm of other and unspecified major salivary glands	41	0.0268567	0	0	0	0	0	0	0	0	0	55	0.0180133	0	0	0	0	0	0	0	0	0
	C09	Malignant neoplasm of tonsil	176	0.115287	6	0.190295	1.65061	5	0.225124	1.95272	1	0.109529	0.950052	290	0.0949792	3	0.0928218	0.977285	0	0	0	3	0.162426	1.71012
	C10	Malignant neoplasm of oropharaynx	120	0.078605	1	0.0317158	0.403483	1	0.0450248	0.572798	0	0	0	107	0.0350441	1	0.0309406	0.882906	0	0	0	1	0.0541419	1.54497
	C11	Malignant neoplasm of nasopharynx	36	0.0235815	2	0.0634317	2.68989	1	0.0450248	1.90933	1	0.109529	4.6447	65	0.0212884	2	0.0618812	2.9068	1	0.0775194	3.64138	1	0.0541419	2.54325
	C12	Malignant neoplasm of pyriform sinus	18	0.0117908	0	0	0	0	0	0	0	0	0	48	0.0157207	1	0.0309406	1.96814	1	0.0775194	4.93104	0	0	0
	C13	Malignant neoplasm of hypopharynx	42	0.0275118	0	0	0	0	0	0	0	0	0	54	0.0176858	1	0.0309406	1.74946	0	0	0	0	0	0
	C14	Malignant neoplasm of other and ill-defined sites in the lip, oral cavity and pharynx	45	0.0294769	1	0.0317158	1.07596	1	0.0450248	1.52746	0	0	0	89	0.0291488	0	0	0	0	0	0	0	0	0
C15-C26		Malignant neoplasms of digestive organs	4096	2.68305	109	3.45703	1.28847	78	3.51193	1.30893	30	3.28587	1.22468	10048	3.29087	115	3.55817	1.08123	44	3.41085	1.03646	66	3.57336	1.08584
	C15	Malignant neoplasm of oesophagus	333	0.218129	11	0.348874	1.59939	10	0.450248	2.06414	1	0.109529	0.50213	1099	0.359938	14	0.433168	1.20345	3	0.232558	0.646105	11	0.59556	1.65462
	C16	Malignant neoplasm of stomach	338	0.221404	8	0.253727	1.14599	7	0.315173	1.42352	1	0.109529	0.494702	904	0.296073	15	0.464109	1.56755	4	0.310078	1.0473	11	0.59556	2.01153
	C17	Malignant neoplasm of small intestine	183	0.119873	2	0.0634317	0.529159	2	0.0900495	0.75121	0	0	0	310	0.101529	6	0.185644	1.82847	2	0.155039	1.52703	4	0.216567	2.13305
	C18	Malignant neoplasm of colon	1759	1.15222	45	1.42721	1.23866	29	1.30572	1.13322	16	1.75246	1.52095	4444	1.45547	50	1.54703	1.0629	20	1.55039	1.06521	28	1.51597	1.04157
	C19	Malignant neoplasm of rectosigmoid junction	174	0.113977	5	0.158579	1.39132	2	0.0900495	0.790066	3	0.328587	2.88292	1175	0.38483	13	0.402228	1.04521	6	0.465116	1.20863	6	0.324851	0.844143
	C20	Malignant neoplasm of rectum	446	0.292149	13	0.412306	1.41129	10	0.450248	1.54116	3	0.328587	1.12473	2075	0.679593	25	0.773515	1.1382	13	1.00775	1.48288	10	0.541419	0.796681
	C21	Malignant neoplasm of anus and anal canal	157	0.102842	7	0.222011	2.15876	5	0.225124	2.18904	2	0.219058	2.13005	263	0.0861363	4	0.123762	1.43682	1	0.0775194	0.899962	3	0.162426	1.88568
	C22	Malignant neoplasm of liver and intrahepatic bile ducts	463	0.303284	9	0.285442	0.941171	7	0.315173	1.0392	2	0.219058	0.722286	727	0.238103	7	0.216584	0.909624	2	0.155039	0.651141	5	0.270709	1.13694
	C23	Malignant neoplasm of gallbladder	28	0.0183412	2	0.0634317	3.45843	1	0.0450248	2.45485	1	0.109529	5.97176	118	0.0386467	1	0.0309406	0.800601	0	0	0	1	0.0541419	1.40094
	C24	Malignant neoplasm of other and unspecified parts of biliary tract	79	0.0517483	2	0.0634317	1.22577	0	0	0	1	0.109529	2.11657	266	0.0871189	5	0.154703	1.77577	0	0	0	5	0.270709	3.10736
	C25	Malignant neoplasm of pancreas	588	0.385165	17	0.539169	1.39984	11	0.495272	1.28587	5	0.547645	1.42185	1219	0.39924	12	0.371287	0.929984	5	0.387597	0.970836	7	0.378993	0.949286
	C26	Malignant neoplasm of other and ill-defined digestive organs	46	0.0301319	0	0	0	0	0	0	0	0	0	391	0.128058	3	0.0928218	0.724841	1	0.0775194	0.605345	2	0.108284	0.845582
C30-C39		Malignant neoplasms of respiratory and intrathoracic organs	2791	1.82822	54	1.71265	0.936787	38	1.71094	0.93585	16	1.75246	0.958562	4169	1.36541	44	1.36139	0.997055	18	1.39535	1.02193	24	1.2994	0.95166
	C30	Malignant neoplasm of nasal cavity and middle ear	42	0.0275118	0	0	0	0	0	0	0	0	0	53	0.0173583	4	0.123762	7.12988	3	0.232558	13.3975	1	0.0541419	3.11908
	C31	Malignant neoplasm of accessory sinuses	48	0.031442	1	0.0317158	1.00871	1	0.0450248	1.43199	0	0	0	42	0.0137556	0	0	0	0	0	0	0	0	0
	C32	Malignant neoplasm of larynx	219	0.143454	0	0	0	0	0	0	0	0	0	316	0.103495	1	0.0309406	0.298959	0	0	0	1	0.0541419	0.523137
	C33	Malignant neoplasm of trachea	15	0.00982563	1	0.0317158	3.22787	1	0.0450248	4.58238	0	0	0	14	0.0045852	0	0	0	0	0	0	0	0	0
	C34	Malignant neoplasm of bronchus and lung	2463	1.61337	52	1.64922	1.02222	37	1.66592	1.03257	15	1.64294	1.01833	3713	1.21606	38	1.17574	0.966845	15	1.16279	0.956194	21	1.13698	0.934968
	C37	Malignant neoplasm of thymus	31	0.0203063	1	0.0317158	1.56187	0	0	0	1	0.109529	5.39385	38	0.0124456	1	0.0309406	2.48608	0	0	0	1	0.0541419	4.3503
	C38	Malignant neoplasm of heart, mediastinum and pleura	56	0.0366823	0	0	0	0	0	0	0	0	0	80	0.0262012	2	0.0618812	2.36177	1	0.0775194	2.95862	1	0.0541419	2.06639
C40-C41		Malignant neoplasms of bone and articular cartilage	256	0.167691	7	0.222011	1.32393	6	0.270149	1.61099	1	0.109529	0.653161	218	0.0713982	1	0.0309406	0.433353	0	0	0	1	0.0541419	0.758309
	C40	Malignant neoplasm of bone and articular cartilage of limbs	54	0.0353723	3	0.0951475	2.68989	2	0.0900495	2.54577	1	0.109529	3.09647	73	0.0239086	0	0	0	0	0	0	0	0	0
	C41	Malignant neoplasm of bone and articular cartilage of other and unspecified sites	219	0.143454	5	0.158579	1.10543	5	0.225124	1.56931	0	0	0	155	0.0507647	1	0.0309406	0.60949	0	0	0	1	0.0541419	1.06652
C43-C44		Melanoma and other malignant neoplasms of skin	12443	8.15069	252	7.99239	0.980579	174	7.83431	0.961184	76	8.32421	1.02129	26370	8.63656	289	8.94183	1.03535	109	8.44961	0.978354	171	9.25826	1.07198
	C43	Malignant melanoma of skin	2083	1.36445	54	1.71265	1.2552	39	1.75597	1.28694	15	1.64294	1.2041	3540	1.1594	46	1.42327	1.22759	16	1.24031	1.06978	29	1.57011	1.35425
	C44	Other malignant neoplasms of skin	11956	7.83168	235	7.45322	0.951676	161	7.24899	0.925598	74	8.10515	1.03492	23965	7.84888	254	7.85891	1.00128	98	7.5969	0.967895	149	8.06714	1.02781
C45-C49		Malignant neoplasms of mesothelial and soft tissue	624	0.408746	15	0.475737	1.16389	13	0.585322	1.43199	1	0.109529	0.267963	1169	0.382864	11	0.340347	0.888948	3	0.232558	0.607416	8	0.433135	1.1313
	C45	Mesothelioma	28	0.0183412	1	0.0317158	1.72921	1	0.0450248	2.45485	0	0	0	344	0.112665	2	0.0618812	0.54925	0	0	0	2	0.108284	0.961112
	C46	Kaposi's sarcoma	19	0.0124458	0	0	0	0	0	0	0	0	0	18	0.00589526	1	0.0309406	5.24838	0	0	0	1	0.0541419	9.18396
	C47	Malignant neoplasm of peripheral nerves and autonomic nervous system	12	0.0078605	0	0	0	0	0	0	0	0	0	34	0.0111355	0	0	0	0	0	0	0	0	0
	C48	Malignant neoplasm of retroperitoneum and peritoneum	170	0.111357	5	0.158579	1.42406	4	0.180099	1.61731	1	0.109529	0.983584	306	0.100219	2	0.0618812	0.617457	0	0	0	2	0.108284	1.08047
	C49	Malignant neoplasm of other connective and soft tissue	431	0.282323	9	0.285442	1.01105	9	0.405223	1.43532	0	0	0	475	0.155569	6	0.185644	1.19332	3	0.232558	1.49488	3	0.162426	1.04407
C50		Malignant neoplasm of breast	5004	3.27783	156	4.94767	1.50943	105	4.7276	1.4423	49	5.36692	1.63734	12440	4.07428	227	7.02351	1.72387	80	6.20155	1.52212	139	7.52572	1.84713
C51-C58	Females Only	Malignant neoplasms of female genital organs	3016	3.16424	66	3.40909	1.07738	45	3.31858	1.04878	20	3.43053	1.08415	4047	2.44687	50	2.86697	1.17169	18	2.48276	1.01467	33		0
	C51	Malignant neoplasm of vulva	232	0.243403	1	0.0516529	0.212211	1	0.0737463	0.30298	0	0	0	176	0.106412	2	0.114679	1.07769	1	0.137931	1.2962	1	0.0541419	0.508795
	C52	Malignant neoplasm of vagina	57	0.0598017	1	0.0516529	0.863736	1	0.0737463	1.23318	0	0	0	50	0.0302307	0	0	0	0	0	0	0	0	0
	C53	Malignant neoplasm of cervix uteri	587	0.615853	16	0.826446	1.34195	9	0.663717	1.07772	7	1.20069	1.94963	723	0.437135	7	0.401376	0.918197	3	0.413793	0.946602	4	0.216567	0.495424
	C54	Malignant neoplasm of corpus uteri	1579	1.65661	37	1.91116	1.15365	27	1.99115	1.20194	9	1.54374	0.931865	1752	1.05928	22	1.26147	1.19087	5	0.689655	0.651059	17	0.920411	0.868901
	C55	Malignant neoplasm of uterus, part unspecified	665	0.697687	12	0.619835	0.888414	10	0.737463	1.05701	2	0.343053	0.491701	206	0.12455	2	0.114679	0.920744	0	0	0	2	0.108284	0.869397
	C56	Malignant neoplasm of ovary	730	0.765882	14	0.72314	0.944194	8	0.589971	0.770316	6	1.02916	1.34376	1453	0.878503	22	1.26147	1.43593	7	0.965517	1.09905	14	0.757986	0.862815
	C57	Malignant neoplasm of other and unspecified female genital organs	93	0.0975712	2	0.103306	1.05877	1	0.0737463	0.75582	1	0.171527	1.75796	226	0.136643	1	0.0573394	0.419631	0	0	0	1	0.0541419	0.39623
	C58	Malignant neoplasm of placenta	4	0.00419661	0	0	0	0	0	0	0	0	0	15	0.0090692	0	0	0	0	0	0	0	0	0
C60-C63	Males Only	Malignant neoplasms of male genital organs	4443	7.3438	142	11.668	1.58883	106	12.0181	1.6365	36	10.7143	1.45896	10557	7.54422	179	12.0296	1.59454	58	10.2655	1.36071	113	12.7973	1.6963
	C60	Malignant neoplasm of penis	32	0.0528926	1	0.0821693	1.55351	0	0	0	1	0.297619	5.62686	91	0.0650302	0	0	0	0	0	0	0	0	0
	C61	Malignant neoplasm of prostate	4212	6.96198	135	11.0929	1.59335	101	11.4512	1.64483	34	10.119	1.45347	9978	7.13045	170	11.4247	1.60224	55	9.73451	1.3652	107	12.1178	1.69944
	C62	Malignant neoplasm of testis	195	0.322314	7	0.575185	1.78455	6	0.680272	2.11059	1	0.297619	0.923382	517	0.369457	10	0.672043	1.819	3	0.530973	1.43717	7	0.792752	2.14572
	C63	Malignant neoplasm of other and unspecified male genital organs	19	0.031405	0	0	0	0	0	0	0	0	0	22	0.0157216	0	0	0	0	0	0	0	0	0
C64-C68		Malignant neoplasms of urinary tract	2632	1.72407	84	2.66413	1.54526	53	2.38631	1.38412	31	3.3954	1.96941	4351	1.42502	77	2.38243	1.67186	27	2.09302	1.46877	49	2.65295	1.8617
	C64	Malignant neoplasm of kidney, except renal pelvis	1202	0.78736	39	1.23692	1.57097	27	1.21567	1.54398	12	1.31435	1.66931	1635	0.535486	31	0.959158	1.79119	11	0.852713	1.59241	20	1.08284	2.02216
	C65	Malignant neoplasm of renal pelvis	120	0.078605	4	0.126863	1.61393	1	0.0450248	0.572798	3	0.328587	4.18023	142	0.0465071	2	0.0618812	1.33058	2	0.155039	3.33366	0	0	0
	C66	Malignant neoplasm of ureter	90	0.0589538	3	0.0951475	1.61393	3	0.135074	2.29119	0	0	0	163	0.0533849	1	0.0309406	0.579576	1	0.0775194	1.45209	0	0	0
	C67	Malignant neoplasm of bladder	1477	0.967497	46	1.45893	1.50794	27	1.21567	1.25651	19	2.08105	2.15096	2707	0.886582	45	1.39233	1.57044	15	1.16279	1.31154	30	1.62426	1.83204
	C68	Malignant neoplasm of other and unspecified urinary organs	193	0.126423	6	0.190295	1.50522	2	0.0900495	0.712287	4	0.438116	3.46548	86	0.0281662	3	0.0928218	3.2955	1	0.0775194	2.75221	2	0.108284	3.84445
C69-C72		Malignant neoplasms of eye, brain and other parts of central nervous system	1353	0.886272	42	1.33206	1.503	33	1.48582	1.67648	8	0.876232	0.988672	1031	0.337667	14	0.433168	1.28283	7	0.542636	1.60701	5	0.270709	0.801704
	C69	Malignant neoplasm of eye and adnexa	120	0.078605	3	0.0951475	1.21045	3	0.135074	1.71839	0	0	0	202	0.0661579	5	0.154703	2.33839	3	0.232558	3.5152	2	0.108284	1.63675
	C70	Malignant neoplasm of meninges	595	0.38975	22	0.697748	1.79025	18	0.810446	2.0794	3	0.328587	0.843072	40	0.0131006	1	0.0309406	2.36177	1	0.0775194	5.91725	0	0	0
	C71	Malignant neoplasm of brain	503	0.329486	13	0.412306	1.25136	9	0.405223	1.22986	4	0.438116	1.3297	753	0.246618	8	0.247525	1.00368	3	0.232558	0.942988	3	0.162426	0.658611
	C72	Malignant neoplasm of spinal cord, cranial nerves and other parts of central nervous system	186	0.121838	5	0.158579	1.30156	4	0.180099	1.47819	1	0.109529	0.898974	45	0.0147382	0	0	0	0	0	0	0	0	0
C73-C75		Malignant neoplasms of thyroid and other endocrine glands	1840	1.20528	66	2.09324	1.73673	49	2.20621	1.83046	16	1.75246	1.45399	773	0.253169	18	0.556931	2.19984	7	0.542636	2.14338	10	0.541419	2.13857
	C73	Malignant neoplasm of thyroid gland	1370	0.897407	57	1.8078	2.01447	42	1.89104	2.10723	14	1.53341	1.70871	632	0.206989	16	0.49505	2.39167	7	0.542636	2.62157	9	0.487277	2.35412
	C74	Malignant neoplasm of adrenal gland	80	0.0524033	3	0.0951475	1.81568	3	0.135074	2.57759	0	0	0	63	0.0206334	0	0	0	0	0	0	0	0	0
	C75	Malignant neoplasm of other endocrine glands and related structures	371	0.243021	6	0.190295	0.783041	4	0.180099	0.741086	2	0.219058	0.901397	85	0.0278387	2	0.0618812	2.22285	0	0	0	2	0.108284	3.88968
C76-C80		Malignant neoplasms of ill-defined, secondary and unspecified sites	5693	3.72915	152	4.82081	1.29273	104	4.68258	1.25567	46	5.03834	1.35107	14334	4.69459	192	5.94059	1.26541	66	5.11628	1.08982	120	6.49702	1.38394
	C76	Malignant neoplasm of other and ill-defined sites	630	0.412676	22	0.697748	1.69079	16	0.720396	1.74567	6	0.657174	1.59247	175	0.057315	3	0.0928218	1.6195	1	0.0775194	1.35251	2	0.108284	1.88927
	C77	Secondary and unspecified malignant neoplasm of lymph nodes	1743	1.14174	47	1.49064	1.30559	29	1.30572	1.14362	18	1.97152	1.72677	7493	2.45407	110	3.40347	1.38687	40	3.10078	1.26353	66	3.57336	1.4561
	C78	Secondary malignant neoplasm of respiratory and digestive organs	1702	1.11488	37	1.17349	1.05257	21	0.94552	0.84809	15	1.64294	1.47364	7557	2.47503	94	2.90842	1.1751	32	2.48062	1.00226	59	3.19437	1.29064
	C79	Secondary malignant neoplasm of other sites	2426	1.58913	65	2.06153	1.29727	44	1.98109	1.24665	20	2.19058	1.37848	6072	1.98867	84	2.59901	1.30691	27	2.09302	1.05247	56	3.03194	1.52461
	C80	Malignant neoplasm without specification of site	1618	1.05986	42	1.33206	1.25683	27	1.21567	1.14701	15	1.64294	1.55015	2024	0.662889	22	0.680693	1.02686	7	0.542636	0.818592	15	0.812128	1.22513
C81-C96		Malignant neoplasms, stated or presumed to be primary, of lymphoid, haematopoietic and related tissue	3107	2.03522	91	2.88614	1.4181	60	2.70149	1.32737	31	3.3954	1.66832	5028	1.64674	108	3.34158	2.02921	39	3.02326	1.8359	65	3.51922	2.13708
	C81	Hodgkin's disease	266	0.174241	6	0.190295	1.09214	3	0.135074	0.775215	3	0.328587	1.88582	414	0.135591	8	0.247525	1.82552	0	0	0	8	0.433135	3.19442
	C82	Follicular [nodular] non-Hodgkin's lymphoma	397	0.260052	15	0.475737	1.8294	12	0.540297	2.07765	3	0.328587	1.26355	593	0.194216	10	0.309406	1.5931	5	0.387597	1.9957	5	0.270709	1.39386
	C83	Diffuse non-Hodgkin's lymphoma	677	0.443463	19	0.602601	1.35885	11	0.495272	1.11683	8	0.876232	1.97588	1362	0.446075	26	0.804455	1.80341	7	0.542636	1.21647	18	0.974553	2.18473
	C84	Peripheral and cutaneous T-cell lymphomas	160	0.104807	4	0.126863	1.21045	3	0.135074	1.28879	1	0.109529	1.04506	216	0.0707431	6	0.185644	2.62419	5	0.387597	5.47893	1	0.0541419	0.76533
	C85	Other and unspecified types of non-Hodgkin's lymphoma	1216	0.796531	35	1.11005	1.39361	24	1.08059	1.35663	11	1.20482	1.51258	1533	0.50208	29	0.897277	1.78712	8	0.620155	1.23517	20	1.08284	2.1567
	C86	Other specified types of T/NK-cell lymphoma	22	0.0144109	0	0	0	0	0	0	0	0	0	42	0.0137556	4	0.123762	8.99723	3	0.232558	16.9064	1	0.0541419	3.93598
	C88	Malignant immunoproliferative diseases	135	0.0884307	1	0.0317158	0.358652	1	0.0450248	0.509153	0	0	0	180	0.0589526	4	0.123762	2.09935	1	0.0775194	1.31494	3	0.162426	2.75519
	C90	Multiple myeloma and malignant plasma cell neoplasms	541	0.354378	13	0.412306	1.16346	6	0.270149	0.762318	7	0.766703	2.16352	933	0.305571	18	0.556931	1.82259	7	0.542636	1.77581	10	0.541419	1.77183
	C91	Lymphoid leukaemia	627	0.410711	27	0.856327	2.08499	19	0.855471	2.0829	8	0.876232	2.13345	921	0.301641	21	0.649752	2.15406	9	0.697674	2.31293	12	0.649702	2.15389
	C92	Myeloid leukaemia	338	0.221404	12	0.38059	1.71898	7	0.315173	1.42352	5	0.547645	2.47351	650	0.212884	20	0.618812	2.9068	7	0.542636	2.54897	13	0.703844	3.30623
	C93	Monocytic leukaemia	36	0.0235815	0	0	0	0	0	0	0	0	0	82	0.0268562	2	0.0618812	2.30417	2	0.155039	5.77292	0	0	0
	C94	Other leukaemias of specified cell type	35	0.0229265	0	0	0	0	0	0	0	0	0	46	0.0150657	3	0.0928218	6.16115	2	0.155039	10.2909	1	0.0541419	3.59372
	C95	Leukaemia of unspecified cell type	147	0.0962912	6	0.190295	1.97625	1	0.0450248	0.46759	4	0.438116	4.54991	103	0.033734	1	0.0309406	0.917193	0	0	0	1	0.0541419	1.60496
	C96	Other and unspecified malignant neoplasms of lymphoid, haematopoietic and related tissue	108	0.0707445	2	0.0634317	0.89663	1	0.0450248	0.636442	1	0.109529	1.54823	50	0.0163757	5	0.154703	9.44709	3	0.232558	14.2014	2	0.108284	6.61245
